# A fast and sensitive absolute quantification assay for the detection of SARS-CoV□2 peptides using Parallel Reaction Monitoring Mass Spectrometry

**DOI:** 10.1101/2022.03.18.22272462

**Authors:** Akshada Gajbhiye, Atakan Nalbant, Tiaan Heunis, Frances Sidgwick, Andrew Porter, Yusri Taha, Matthias Trost

## Abstract

The on-going SARS-CoV-2 (COVID-19) pandemic has called for an urgent need for rapid and high-throughput methods for mass testing for early detection, prevention and surveillance of the disease. Here, we tested if targeted parallel reaction monitoring (PRM) quantification using high resolution Orbitrap instruments can provide the sensitivity and speed required for a high-throughput method that could be used for clinical diagnosis. Here we report a high-throughput and sensitive PRM-MS assay that enables absolute quantification of SARS-CoV-2 nucleocapsid peptides with short turn-around times. Concatenated peptides (QconCAT) synthesized using isotopically labelled SARS-CoV-2 were used for absolute quantification. We developed a fast and high-throughput S-trap-based sample preparation method, which was then successfully utilized for testing 25 positive and 25 negative heat-inactivated nasopharyngeal swab samples for SARS-CoV-2 detection. The method was able to differentiate between negative and positive patients accurately within its limits of detection. Moreover, extrapolating from the QconCAT absolute quantification, our data show that patients with Ct values as low as 17.5 have NCAP protein amounts of around 7.5 pmol in swab samples. The present high-throughput method could potentially be utilized in specialized clinics as an alternative tool for detection of SARS-CoV-2.
