## Supplementary Data 3 for "A fast and sensitive absolute quantification assay for the detection of SARS-CoV□2 peptides using Parallel Reaction Monitoring Mass Spectrometry"

### Sheet: 19 NCAP peptides
Mass [m/z]	CS [z]	Polarity	NCE	Sequence
608.61	3	Positive	27	ITFGGPSDSTGSNQNGER (light)
452.748	2	Positive	27	EDLKFPR (light)
727.678	3	Positive	27	GQGVPINTNSSPDDQIGYYR (light)
1134.04	2	Positive	27	WYFYYLGTGPEAGLPYGANK (light)
562.302	3	Positive	27	DGIIWVATEGALNTPK (light)
687.388	3	Positive	27	NPANNAAIVLQLPQGTTLPK (light)
443.706	2	Positive	27	GFYAEGSR (light)
509.935	3	Positive	27	TATKAYNVTQAFGR (light)
563.786	2	Positive	27	AYNVTQAFGR (light)
596.955	3	Positive	27	GPEQTQGNFGDQELIR (light)
976.801	3	Positive	27	QGTDYKHWPQIAQFAPSASAFFGMSR (light)
746.03	3	Positive	27	HWPQIAQFAPSASAFFGMSR (light)
675.684	3	Positive	27	IGMEVTPSGTWLTYTGAIK (light)
548.619	3	Positive	27	HIDAYKTFPPTEPK (light)
419.558	3	Positive	27	KADETQALPQR (light)
564.786	2	Positive	27	ADETQALPQR (light)
664.021	3	Positive	27	KQQTVTLLPAADLDDFSK (light)
621.323	3	Positive	27	QQTVTLLPAADLDDFSK (light)
741.33	2	Positive	27	QLQQSMSSADSTQA (light)
