## Supplementary Data 4 for "A fast and sensitive absolute quantification assay for the detection of SARS-CoV□2 peptides using Parallel Reaction Monitoring Mass Spectrometry"

### Sheet: Sheet1
Sequence	Protein	Information	Category
GSMGTK	----	Start peptide	----
GAIETEPAVK	----	RePLiCal (workflow calibration/standardisation)	Control
GWIFGTTLDSK	Spike	Reference peptide/quantitative	SARS-CoV-2
AMGIMNSFVNDIFER	H2B	Reference peptide/sample quality	Control
AGLQFPVGR	H2A	Reference peptide/sample quality	Control
RSFIEDLLFNK	Spike	Reference peptide/qualitative analysis	Coronaviridae
EDLKFPR	NCAP	Reference peptide/qualitative analysis	SARS-CoV-2
GQGVPINTNSSPDDQIGYYR	NCAP	Reference peptide/qualitative analysis	SARS-CoV-2
DGIIWVATEGALNTPK	NCAP	Reference peptide/quantitative	SARS-CoV-2
NPANNAAIVLQLPQGTTLPK	NCAP	Reference peptide/quantitative	SARS-CoV
MAGNGGDAALALLLLDR	NCAP	Reference peptide/qualitative analysis	SARS-CoV-2
LNQLESK	NCAP	Reference peptide/quantitative	LCA
GQQQQGQTVTK	NCAP	Reference peptide/qualitative analysis	Coronaviridae
AYNVTQAFGR	NCAP	Reference peptide/qualitative analysis	Coronaviridae
RGPEQTQGNFGDQELIR	NCAP	Reference peptide/qualitative analysis	Coronaviridae
HWPQIAQFAPSASAFFGMSR	NCAP	Reference peptide/qualitative analysis	Coronaviridae
IGMEVTPSGTWLTYTGAIK	NCAP	Reference peptide/qualitative analysis	SARS-CoV-2
DQVILLNK	NCAP	Reference peptide/qualitative analysis	LCA
ADETQALPQR	NCAP	Reference peptide/qualitative analysis	SARS-CoV-2
KQQTVTLLPAADLDDFSK	NCAP	Reference peptide/qualitative analysis	SARS-CoV-2
TVTAMDVVYALK	H4	Reference peptide/sample quality	Control
SSYVGDEASSK	----	RePLiCal (workflow calibration/standardisation)	Control
STELLIR	H3	Reference peptide/sample quality	Control
IVPEPQPK	----	RePLiCal (workflow calibration/standardisation)	Control
LAAALEHHHHHH	----	Purification tag	----
