## Supplementary Data 5 for "A fast and sensitive absolute quantification assay for the detection of SARS-CoV□2 peptides using Parallel Reaction Monitoring Mass Spectrometry"

### Sheet: Sheet1
Patient #	Result	CT Value/Detection	LC/MS Detection
Patient 1	Negative	---	Not Detected
Patient 2	Negative	---	Not Detected
Patient 3	Negative	---	Not Detected
Patient 4	Negative	---	Not Detected
Patient 5	Negative	---	Not Detected
Patient 6	Negative	---	Not Detected
Patient 7	Negative	---	Not Detected
Patient 8	Negative	---	Not Detected
Patient 9	Negative	---	Not Detected
Patient 10	Negative	---	Not Detected
Patient 11	Negative	---	Not Detected
Patient 12	Negative	---	Not Detected
Patient 13	Negative	---	Not Detected
Patient 14	Negative	---	Not Detected
Patient 15	Negative	---	Not Detected
Patient 16	Negative	---	Not Detected
Patient 17	Negative	---	Not Detected
Patient 18	Negative	---	Not Detected
Patient 19	Negative	---	Not Detected
Patient 20	Negative	---	Not Detected
Patient 21	Negative	---	Not Detected
Patient 22	Negative	---	Not Detected
Patient 23	Negative	---	Not Detected
Patient 24	Negative	---	Not Detected
Patient 25	Negative	---	Not Detected
Patient 26	Positive	Lumira	Detected
Patient 27	Positive	2L	Not Detected
Patient 28	Positive	3L	Detected
Patient 29	Positive	3L	Not Detected
Patient 30	Positive	17.8	Detected
Patient 31	Positive	2L	Detected
Patient 32	Positive	18.3	Detected
Patient 33	Positive	3L	Not Detected
Patient 34	Positive	32.3	Not Detected
Patient 35	Positive	26.4	Not Detected
Patient 36	Positive	Lumira	Not Detected
Patient 37	Positive	Lumira	Not Detected
Patient 38	Positive	Lumira	Detected
Patient 39	Positive	2L	Not Detected
Patient 40	Positive	3L	Not Detected
Patient 41	Positive	Lumira	Not Detected
Patient 42	Positive	Lumira	Detected
Patient 43	Positive	23.4	Not Detected
Patient 44	Positive	28.2	Not Detected
Patient 45	Positive	35	Not Detected
Patient 46	Positive	Lumira	Not Detected
Patient 47	Positive	22	Not Detected
Patient 48	Positive	Lumira	Detected
Patient 49	Positive	Lumira	Not Detected
Patient 50	Positive	3L	Detected
